# Developing Buoyant-Analyte-Magnetic (BAM) Assays for Ultrasensitive Yet Rapid Point-of-Care Detection

**DOI:** 10.64898/2026.06.15.26355555

**Authors:** Chuanlei Wang, Emory Satterfield, Nicholas Erwin, Jose Correa, Wesley Wampler, Phillip Moschella, Delphine Dean, Jeffrey N. Anker

## Abstract

Rapidly detecting infectious diseases such as Covid-19 is essential to control outbreaks and treat patients early. However, no available screening method combines low cost, portability, speed (<20 min, ideally <5 min), and ultrasensitivity (e.g., <1 virus/µL): lateral flow assays are fast, portable, and inexpensive but insensitive, whereas ultrasensitive assays require centralized labs with long turnaround times. We recently developed an ultrasensitive immunoassay that captures, separates, and counts saliva biomarker molecules using buoyant microbubbles and magnetic microspheres, but the original assay took 55 minutes and was not readily deployable. Here, we redesigned the assay protocol and reader for emergency medicine and mobile care by streamlining the workflow, collecting saliva with larger swabs, filtering it through a 10 µm cap, and using larger microbubbles to accelerate flotation. A paramedic successfully ran the assay on the back of a parked medical van in 3.5 minutes (spit-to-results) while achieving a 1.3 fg/mL analytical detection limit for SARS-CoV-2 nucleocapsid protein (∼0.04 virus1/µL). The assay remained positive across 9 orders of magnitude. We describe the challenges and opportunities ahead for point-of-care deployment.
