## Supplementary Excel Sheets for "Developing Buoyant-Analyte-Magnetic (BAM) Assays for Ultrasensitive Yet Rapid Point-of-Care Detection"

### Sheet: Sheet 1 for Fig 3A
Data for Figure 3A, size of original microbubbles and microbubble fraction separated based on speed
	Separated Buoyant Bead size stastical infomation											Unseparated Buoyant Bead size stastical infomation
	Picture1	Label	Area (µm2)	Diameter (µm)	Bin Center(µm)	Counts	Percentage	Total	100				Label	Area (µm2)	Diameter (µm)	Bin Center(µm)	Counts	Percentage	Total	127
		1	424.17	23.2394	6	0	0	Average	26.782			Picture1	1	165.024	14.4953	6	1	0.787402	Average	17.7977
		2	353.947	21.2287	7	0	0	SD	4.92367				2	180.881	15.1758	7	0	0	SD	5.83618
		3	398.799	22.5337	8	0	0						3	290.067	19.2178	8	0	0
		4	542.757	26.288	9	0	0						4	188.47	15.4909	9	3	2.3622
		5	375.241	21.858	10	0	0						5	81.096	10.1614	10	3	2.3622
		6	342.508	20.8829	11	1	1						6	127.308	12.7316	11	5	3.93701
		7	412.278	22.9113	12	1	1						7	342.508	20.8829	12	5	3.93701
		8	389.172	22.26	13	0	0						8	136.029	13.1605	13	10	7.87402
		9	515.121	25.61	14	1	1						9	320.308	20.1948	14	9	7.08661
		10	528.825	25.9484	15	0	0						10	528.825	25.9484	15	12	9.44882
		11	148.714	13.7604	16	0	0						11	158.115	14.1887	16	16	12.5984
		12	542.757	26.288	17	0	0						12	223.808	16.8808	17	9	7.08661
		13	569.034	26.9168	18	0	0						13	103.296	11.4682	18	9	7.08661
		14	674.708	29.3098	19	2	2						14	223.808	16.8808	19	4	3.14961
		15	528.825	25.9484	20	1	1						15	197.191	15.8452	20	10	7.87402
		16	97.52	11.143	21	6	6						16	158.115	14.1887	21	3	2.3622
		17	674.708	29.3098	22	3	3						17	143.165	13.5012	22	4	3.14961
		18	704.61	29.9523	23	5	5						18	341.488	20.8518	23	3	2.3622
		19	598.482	27.6045	24	4	4						19	97.52	11.143	24	3	2.3622
		20	674.708	29.3098	25	8	8						20	342.508	20.8829	25	3	2.3622
		21	657.832	28.9409	26	14	14						21	197.191	15.8452	26	3	2.3622
		22	542.757	26.288	27	12	12						22	389.172	22.26	27	2	1.5748
		23	598.482	27.6045	28	10	10						23	173.066	14.8443	28	2	1.5748
		24	342.508	20.8829	29	11	11						24	251.104	17.8806	29	1	0.787402
		25	515.121	25.61	30	3	3						25	103.296	11.4682	30	0	0
		26	487.484	24.9135	31	4	4						26	232.529	17.2065	31	3	2.3622
		27	487.484	24.9135	32	4	4						27	143.165	13.5012	32	2	1.5748
		28	542.757	26.288	33	2	2						28	555.556	26.5962	33	1	0.787402
		29	449.541	23.9243	34	1	1						29	459.848	24.197	34	0	0
		30	398.799	22.5337	35	2	2						30	84.834	10.393	35	0	0
		31	353.947	21.2287	36	1	1						31	627.931	28.2755	36	0	0
		32	342.508	20.8829	37	1	1						32	241.024	17.518	37	1	0.787402
		33	299.468	19.5268	38	1	1						33	819.119	32.2945	38	0	0
		34	487.484	24.9135	39	2	2						34	475.365	24.6019	39	0	0
	Picture2	1	542.757	26.288	40	0	0						35	643.448	28.6228	40	0	0
		2	627.931	28.2755									36	855.816	33.01
		3	755.238	31.0097									37	1097.41	37.38
		4	837.354	32.652									38	424.17	23.2394
		5	487.484	24.9135									39	542.757	26.288
		6	613.546	27.9498									40	136.029	13.1605
		7	569.034	26.9168									41	819.119	32.2945
		8	528.825	25.9484									42	555.556	26.5962
		9	961.83	34.9949									43	528.825	25.9484
		10	944.728	34.6823									44	188.47	15.4909
		11	722.166	30.3231									45	459.848	24.197
		12	657.832	28.9409									46	412.278	22.9113
		13	475.365	24.6019									47	768.49	31.2805
		14	515.121	25.61									48	613.546	27.9498
		15	598.482	27.6045									49	755.238	31.0097
		16	643.448	28.6228									50	755.238	31.0097
		17	555.556	26.5962								Picture2	1	61.162	8.82462
		18	542.757	26.288									2	136.029	13.1605
		19	598.482	27.6045									3	173.066	14.8443
		20	643.448	28.6228									4	103.296	11.4682
		21	487.484	24.9135									5	213.501	16.4875
		22	555.556	26.5962									6	375.241	21.858
		23	500.736	25.2499									7	197.191	15.8452
		24	515.121	25.61									8	127.308	12.7316
		25	290.067	19.2178									9	290.067	19.2178
		26	365.613	21.5757									10	475.365	24.6019
	Picture3	1	598.482	27.6045									11	320.308	20.1948
		2	103.296	11.4682									12	136.029	13.1605
		3	332.201	20.5663								Picture3	1	197.191	15.8452
		4	279.986	18.8809									2	259.599	18.1805
		5	436.29	23.5691									3	143.165	13.5012
		6	459.848	24.197									4	320.308	20.1948
		7	487.484	24.9135									5	320.308	20.1948
		8	643.448	28.6228									6	389.172	22.26
		9	786.952	31.654									7	91.97	10.8213
		10	598.482	27.6045									8	375.241	21.858
		11	802.922	31.9736									9	197.191	15.8452
		12	412.278	22.9113									10	197.191	15.8452
		13	755.238	31.0097									11	127.308	12.7316
		14	755.238	31.0097									12	197.191	15.8452
		15	542.757	26.288									13	223.808	16.8808
		16	555.556	26.5962									14	165.024	14.4953
		17	613.546	27.9498									15	251.104	17.8806
		18	585.457	27.3025									16	165.024	14.4953
		19	674.708	29.3098									17	91.97	10.8213
		20	569.034	26.9168									18	158.115	14.1887
		21	657.832	28.9409									19	127.308	12.7316
		22	1178.5	38.7365								Picture4	1	241.024	17.518
		23	1198.32	39.0609									2	204.327	16.1294
		24	1157.1	38.3831									3	188.47	15.4909
		25	598.482	27.6045									4	122.89	12.5087
		26	926.945	34.3544									5	69.77	9.42517
		27	837.354	32.652									6	213.501	16.4875
		28	555.556	26.5962									7	81.096	10.1614
		29	555.556	26.5962									8	320.308	20.1948
		30	459.848	24.197									9	269.226	18.5146
		31	569.034	26.9168									10	290.067	19.2178
		32	1057.54	36.6947									11	251.104	17.8806
		33	1039.3	36.3769									12	197.191	15.8452
		34	819.119	32.2945									13	165.024	14.4953
		35	674.708	29.3098									14	320.308	20.1948
		36	689.999	29.6401									15	91.97	10.8213
		37	569.034	26.9168									16	251.104	17.8806
		38	819.119	32.2945									17	103.296	11.4682
		39	755.238	31.0097									18	232.529	17.2065
		40	569.034	26.9168									19	23.559	5.47688
													20	180.881	15.1758
													21	180.881	15.1758
													22	213.501	16.4875
													23	197.191	15.8452
													24	320.308	20.1948
													25	110.205	11.8456
													26	223.808	16.8808
													27	204.327	16.1294
													28	97.52	11.143
													29	65.353	9.12195
													30	204.327	16.1294
													31	173.066	14.8443
													32	143.165	13.5012
													33	188.47	15.4909
													34	398.799	22.5337
													35	143.165	13.5012
													36	436.29	23.5691
													37	475.365	24.6019
													38	136.029	13.1605
													39	259.599	18.1805
													40	320.308	20.1948
													41	241.024	17.518
													42	320.308	20.1948
													43	180.881	15.1758
													44	309.548	19.8527
													45	158.115	14.1887
													46	180.881	15.1758

### Sheet: Sheet 2 for Fig 3B
Data for Figure 3B, rising rate for original and faster separated microbubble fraction.
	Enriched fraction microbubble rising speed in 1x PBS				Initial unseparated microbubble rising speed in 1x PBS
	Label	Length (mm)	Speed (µm/s)		Label	Length (mm)	Speed (µm/s)
	1	5.344	534.4		1	1.318	131.8
	2	3.546	354.6		2	1.136	113.6
	3	1.939	193.9		3	0.929	92.9
	4	3.865	386.5		4	1.418	141.8
	5	2.105	210.5		5	2.203	220.3
	6	2.054	205.4		6	1.726	172.6
	7	2.946	294.6		7	2.103	210.3
	8	4.528	452.8		8	2.523	252.3
	9	5.128	512.8		9	0.747	74.7
	10	4.515	451.5		10	0.646	64.6
	11	3.048	304.8		11	0.377	37.7
	12	1.76	176		12	2.831	283.1
	13	0.74	74		13	1.18	118
	14	1.263	126.3		14	0.621	62.1
	15	2.194	219.4		15	0.973	97.3
	16	2.028	202.8		16	1.462	146.2
	17	1.658	165.8		17	0.741	74.1
	18	2.079	207.9		18	0.54	54
	19	3.342	334.2		19	1.067	106.7
	20	1.926	192.6		20	0.816	81.6
	21	1.824	182.4		21	0.439	81.6
	22	3.38	338		22	0.803	43.9
	23	3.954	395.4		23	0.232	80.3
	24	3.482	348.2		24	0.734	23.2
	25	2.5	250		25	0.452	73.4
	26	1.888	188.8		26	0.49	45.2
	27	3.355	335.5		27	0.377	49
	28	2.181	218.1		28	0.439	37.7
	29	1.071	107.1		29	0.383	43.9
	30	2.194	219.4		30	0.841	38.3
	31	1.518	151.8		31	0.483	84.1
	32	1.684	168.4		32	0.703	48.3
	33	1.735	173.5		33	0.345	70.3
	34	1.416	141.6		34	0.238	34.5
	35	2.143	214.3		35	0.326	23.8
	36	1.964	196.4		36	0.364	32.6
	37	3.584	358.4		37	0.772	36.4
	38	2.87	287		38	0.295	77.2
	39	2.755	275.5		39	0.665	29.5
	40	2.309	230.9		40	0.502	66.5
	41	2.073	207.3		41	0.766	50.2
	42	4.126	412.6		42	0.816	76.6
	43	4.554	455.4		43	0.672	81.6
	44	2.602	260.2		44	1.255	67.2
	45	3.202	320.2		45	0.521	125.5
	46	2.653	265.3		46	0.49	52.1
	47	3.514	351.4		47	0.935	49
	48	2.589	258.9		48	0.527	93.5
	49	2.143	214.3		49	1.381	52.7
	50	3.622	362.2		50	0.697	138.1
	51	2.653	265.3		51	0.289	69.7
	52	2.755	275.5		52	0.276	28.9
	53	2.353	235.3		53	0.86	27.6
	54	2.946	294.6		54	0.282	86
	55	3.048	304.8		55	0.414	28.2
	56	2.583	258.3		56	0.389	41.4
	57	1.939	193.9		57	0.345	38.9
	58	3.348	334.8		58	0.433	34.5
	59	4.917	491.7		59	0.276	43.3
	60	3.342	334.2		60	0.326	27.6
	61	1.129	112.9		61	0.201	32.6
	62	1.556	155.6		62	0.151	20.1
	63	2.991	299.1		63	0.188	15.1
	64	2.404	240.4		64	0.238	18.8
	65	1.76	176		65	0.157	23.8
	66	4.005	400.5		66	0.144	15.7
	67	4.031	403.1		67	0.119	14.4
	68	1.677	167.7		68	0.282	11.9
	69	1.671	167.1		69	0.257	28.2
	70	4.037	403.7		70	0.339	25.7
	71	2.117	211.7		71	0.245	33.9
	72	2.449	244.9		72	0.276	24.5
	73	3.061	306.1		73	0.289	27.6
	74	3.189	318.9		74	0.301	28.9
	75	2.64	264		75	0.395	30.1
	76	1.492	149.2		76	0.301	39.5
	77	1.696	169.6		77	0.289	30.1
	78	1.161	116.1		78	0.37	28.9
	79	1.186	118.6		79	0.351	37
	80	3.284	328.4		80	0.289	35.1
	81	2.621	262.1		81	0.358	28.9
	82	4.324	432.4		82	0.264	35.8
	83	1.939	193.9		83	0.841	26.4
	84	2.372	237.2		84	0.207	84.1
	85	2.934	293.4		85	0.339	20.7
	86	3.565	356.5		86	0.414	33.9
	87	3.661	366.1		87	0.364	41.4
	88	2.003	200.3		88	0.458	36.4
	89	1.792	179.2		89	0.565	45.8
	90	3.017	301.7		90	0.477	56.5
					91	0.295	47.7
	Average		267.268		92	0.339	29.5
	min		74		93	0.314	33.9
	max		534.4		94	0.358	31.4
					95	0.395	35.8
					96	0.377	37.7
					97	0.232	23.2
					98	0.402	40.2
					99	0.345	34.5
					100	0.395	39.5
					Average		60.532
					min		11.9
					max		283.1
